# Distinct baseline immune characteristics associated with responses to conjugated and unconjugated pneumococcal polysaccharide vaccines in older adults

**DOI:** 10.1101/2023.04.16.23288531

**Authors:** Sathyabaarathi Ravichandran, Fernando Erra-Diaz, Onur E. Karakaslar, Radu Marches, Lisa Kenyon-Pesce, Robert Rossi, Damien Chaussabel, Virginia Pascual, Karolina Palucka, Silke Paust, Moon H. Nahm, George A. Kuchel, Jacques Banchereau, Duygu Ucar

## Abstract

Pneumococcal infections cause serious illness and death among older adults. A capsular polysaccharide vaccine PPSV23 (Pneumovax®) and a conjugated polysaccharide vaccine PCV13 (Prevnar®) are used to prevent these infections, yet underlying responses, and baseline predictors remain unknown. We recruited and vaccinated 39 older adults (>60 years) with PPSV23 or PCV13. Both vaccines induced strong antibody responses at day 28 and similar plasmablast transcriptional signatures at day 10, however, their baseline predictors were distinct. Analyses of baseline flow cytometry and RNA-seq data (bulk and single cell) revealed a novel baseline phenotype that is specifically associated with weaker PCV13 responses, characterized by i) increased expression of cytotoxicity-associated genes and increased CD16^+^ NK frequency; ii) increased T_h_17 and decreased T_h_1 cell frequency. Men were more likely to display this cytotoxic phenotype and mounted weaker responses to PCV13 than women. Baseline expression levels of a distinct gene set was predictive of PPSV23 responses. This first precision vaccinology study for pneumococcal vaccine responses of older adults uncovered novel and distinct baseline predictors that might transform vaccination strategies and initiate novel interventions.
