## Supplementary material for "Distinct baseline immune characteristics associated with responses to conjugated and unconjugated pneumococcal polysaccharide vaccines in older adults": TableS1

### Sheet: TableS1_readme
Supplementary Table 1	Donor demographics
Supplementary Table 1a	Donor level information such as age, sex, race, ethinicity, BMI, CMV status and frailty index.
Supplementary Table 1b	Cohort level demographics summary; The statistical difference in the mean across different groups were computed using two-sided t-test for continuous variables considering each parameter individually (no multiple corrections).

### Sheet: S1a
ID	Vaccine Received	Sex	Race	Ethnicity	Age Range (in years)	Height (in inch	Weight_lbs	BMI	anti CMV IgG IU/ml	CMV seropositivity*	Frailty Index	Frailty Category*
PREV10	Prevnar-13	Men	White	Non-hispanic	60 - 65	73	158	20.8433	0.13	negative	0.12	Pre-Frail		*CMV seropositivity based on anti CMV IgG IU/ml: ≥1 IU/mL - Positive; <1 IU/mL - negative
PREV12	Prevnar-13	Women	White	Non-hispanic	66 - 70	63	115	20.3691	5.55	Positive	0.03	Non-Frail		* Frailty Categories Based on Frailty Index: 0–0.1 nonfrail, >0.1–0.21 prefrail, >0.21–0.45 frail, >0.45 most frail (PMID: 32147711)
PREV17	Prevnar-13	Women	White	Non-hispanic	60 - 65	64	135	23.1702	0.2	negative	0.08	Non-Frail
PREV18	Prevnar-13	Women	White	Non-hispanic	66 - 70	63.5	132	23.0135	18	Positive	0.02	Non-Frail
PREV21	Prevnar-13	Men	White	Non-hispanic	66 - 70	71	188	26.2178	0.18	negative	0	Non-Frail
PREV23	Prevnar-13	Men	White	Non-hispanic	81 - 85	67.5	155	23.9155	18	Positive	0.03	Non-Frail
PREV30	Prevnar-13	Men	White	Non-hispanic	60 - 65	70	189	27.1157	0.44	negative	0.05	Non-Frail
PREV31	Prevnar-13	Men	White	Non-hispanic	76 - 80	65	185	30.7822	0.25	negative	0.09	Non-Frail
PREV36	Prevnar-13	Women	White	Non-hispanic	60 - 65	65	135	22.4627	0.29	negative	0.11	Pre-Frail
PREV45	Prevnar-13	Women	Black	Non-hispanic	71 - 75	67	159	24.9002	10.02	Positive	0.06	Non-Frail
PREV50	Prevnar-13	Women	White	Non-hispanic	60 - 65	64	112	19.2227	0.15	negative	0.11	Pre-Frail
PREV52	Prevnar-13	Men	White	Non-hispanic	60 - 65	68	187	28.4301	0.25	negative	0.02	Non-Frail
PREV62	Prevnar-13	Women	White	Non-hispanic	60 - 65	62	132	24.1405	0.18	negative	0.06	Non-Frail
PREV66	Prevnar-13	Men	White	Non-hispanic	66 - 70	71	140	19.5239	0.4	negative	0.06	Non-Frail
PREV70	Prevnar-13	Women	White	Non-hispanic	71 - 75	63	131	23.2031	0.23	negative	0.02	Non-Frail
PREV71	Prevnar-13	Women	White	Non-hispanic	60 - 65	62	152	27.7981	0.2	negative	0.02	Non-Frail
PREV72	Prevnar-13	Men	White	Non-hispanic	60 - 65	71	207	28.8675	18	Positive	0.06	Non-Frail
PREV89	Prevnar-13	Men	White	Non-hispanic	71 - 75	58.5	160	32.8673	0.22	negative	0.02	Non-Frail
PREV99	Prevnar-13	Men	White	Non-hispanic	60 - 65	72	185	25.0878	11.57	Positive	0	Non-Frail
PVAX16	Pneumovax-23	Men	White	Non-hispanic	60 - 65	72	195	26.4439	0.25	Negative	0.03	Non-Frail
PVAX25	Pneumovax-23	Women	Black	Non-hispanic	71 - 75	63	169	29.9337	0.2	Negative	0.08	Non-Frail
PVAX27	Pneumovax-23	Men	White	Non-hispanic	66 - 70	67	150	23.4908	0.2	Negative	0.03	Non-Frail
PVAX29	Pneumovax-23	Women	White	Non-hispanic	60 - 65	57	105	22.7193	0.29	Negative	0.03	Non-Frail
PVAX32	Pneumovax-23	Women	White	Non-hispanic	66 - 70	63	135	23.9116	0.23	Negative	0	Non-Frail
PVAX38	Pneumovax-23	Women	White	Non-hispanic	60 - 65	65	163	27.1217	18	Positive	0.03	Non-Frail
PVAX40	Pneumovax-23	Women	White	Non-hispanic	60 - 65	62	117	21.3972	0.15	Negative	0	Non-Frail
PVAX43	Pneumovax-23	Men	White	Non-hispanic	81 - 85	71	198	27.6124	0.73	Negative	0.05	Non-Frail
PVAX44	Pneumovax-23	Men	White	Non-hispanic	60 - 65	71	165	23.0103	0.56	Negative	0.02	Non-Frail
PVAX59	Pneumovax-23	Women	White	Non-hispanic	66 - 70	63	216	38.2585	0.3	Negative	0.02	Non-Frail
PVAX61	Pneumovax-23	Men	White	Non-hispanic	76 - 80	70	155	22.2378	7.69	Positive	0.11	Pre-Frail
PVAX73	Pneumovax-23	Men	White	Non-hispanic	81 - 85	68	200	30.4066	0.22	Negative	0.05	Non-Frail
PVAX75	Pneumovax-23	Men	White	Non-hispanic	81 - 85	65	216	35.9404	0.23	Negative	0.14	Pre-Frail
PVAX76	Pneumovax-23	Women	White	Non-hispanic	86 - 90	61	117	22.1045	18.28	Positive	0.05	Non-Frail
PVAX83	Pneumovax-23	Women	White	Non-hispanic	60 - 65	65.5	138	22.6127	0.13	Negative	0.03	Non-Frail
PVAX85	Pneumovax-23	Women	White	Non-hispanic	60 - 65	71	214	29.8437	0.16	Negative	0.05	Non-Frail
PVAX87	Pneumovax-23	Men	White	Non-hispanic	60 - 65	71	308	42.9526	0.79	Negative	0.03	Non-Frail
PVAX90	Pneumovax-23	Men	White	Non-hispanic	60 - 65	70	177	25.3941	0.29	Negative	0.05	Non-Frail
PVAX93	Pneumovax-23	Women	White	Non-hispanic	71 - 75	63	145	25.6828	18	Positive	0.09	Non-Frail
PVAX95	Pneumovax-23	Women	White	Non-hispanic	60 - 65	63	125	22.1403	0.16	Negative	0.03	Non-Frail

### Sheet: S1b
Parameter	All Subjects (n=39)	Prevnar 13 (n=19)	Pneuomovax 23 (n=20)	Pvalue
Demographics						*NS - Not Significant (p >0.05)
Sex, n (%) Women Men	19 (49%) 20 (51%)	9 (48%) 10 (52%)	10 (50%) 10 (50%)			The statistical difference in the mean across different groups were computed using two-sided t-test for continuous variables considering each parameter individually.
Age, years, mean + sd (range) Both Women Men	68 + 8 (60-88) 68+ 7 (60-88) 69+ 9 (60-84)	67 + 6 (60-81) 67 + 5 (60-75) 68 + 7 (60-81)	69 + 9 (60-88) 67 + 9 (60-88) 71 + 10 (60-84)	NS NS NS
Age Women vs. Men	NS	NS	NS
Race, n (%) White Black	37 (95%) 2 (5%)	18 (95%) 1 (5%)	19 (95%) 1 (5%)
BMI, (kg/m2), mean + sd (range) Both Women Men	26.02 + 5.07 (19.22-42.95) 24.43 + 4.22 (19.22-38.25) 27.54 + 5.44 (19.52-42.95)	24.83 + 3.77 (19.22-32.86) 23.14 + 2.48 (19.22-27.79) 26.36 + 4.18 (19.52-32.86)	27.16 + 5.94 (21.39-42.95) 25.58 + 5.19 (21.39-38.25) 28.73 + 6.48 (22.23-42.95)	NS NS NS
BMI Women vs. Men	NS	NS	NS
CMV
CMV Positivity, n (%) Both Men Women	10 (25%) 6 (32%) 4 (22%)	6 (30%) 3 (33%) 3 (33%)	4 (20%) 3 (30%) 1(10%)
Anti-CMV IgG (IU/ml), mean + sd (range) Both Women Men	3.87 ±6.68 (0.13 - 18.28) 4.7 ± 7.47 (0.13 - 18.28) 3.02 ± 5.89 (0.13 - 18.00)	4.43 ±6.93 (0.13 - 18) 3.87±6.33 (0.15 - 18) 4.944 ±7.731(0.13 - 18)	3.34 ±6.56 (0.13 - 18.28) 5.574 ±8.64 (0.13 - 18.28) 1.11 ±2.32(0.16 7.69)	NS NS NS
Anti-CMV igG (IU/ml) Women vs. Men	NS	NS	NS
Frailty Index
No. Health Conditions, mean + sd (range) Both Women Men	3.55 + 2.41 (0-10) 3.35 + 2.08 (1-8) 3.75 + 2.75 (0-10)	3.60 + 2.62 (0-9) 3.70 + 2.41 (1-8) 3.50 + 2.95 (0-9)	3.50 + 2.26 (1-10) 3.00 + 1.76 (1-6) 4.00 + 2.67 (1-10)
Frailty Index (count/65), mean + sd (range) Both Women Men	0.054 + 0.037 (0.00-0.153) 0.051 + 0.032 (0.015-0.123) 0.057 + 0.042 (0.00-0.153)	0.054 + 0.036 (0.00-0.138) 0.056 + 0.037 (0.015-0.123) 0.053 + 0.045 (0.00-0.138)	0.053 + 0.034 (0.015-0.153) 0.046 + 0.027 (0.015-0.092) 0.061 + 0.041 (0.015-0.153)	NS NS NS
Frailty index Women vs. Men	NS	NS	NS
