## Supplementary material for "Distinct baseline immune characteristics associated with responses to conjugated and unconjugated pneumococcal polysaccharide vaccines in older adults": TableS2

### Sheet: TableS2_readme
Supplementary Table S2	Functional antibody Response
Supplementary Table S2a	OPA titers to 13 different serotypes at Day -7 (baseline) in PCV13 donors
Supplementary Table S2b	OPA titers to 13 serotypes at Day 28 in response to PCV13
Supplementary Table S2c	Fold difference in the antibody titers for each of the 13 different serotypes in response to PCV13
Supplementary Table S2d	Provides scores such as Strength, Extent, Rank and maxRBA assessing PCV13 responsiveness
Supplementary Table S2e	OPA titers to 13 different serotypes at Day -7 (baseline) in PPSV23 donors
Supplementary Table S2f	OPA titers to 13 serotypes at Day 28 in response to PPSV23
Supplementary Table S2g	Fold difference in the antibody titers for each of the 13 different serotypes in response to PPSV23
Supplementary Table S2h	Provides scores such as Strength, Extent, Rank and maxRBA assessing PPSV23 responsiveness

### Sheet: S2a
ID	4	6B	14	23F	18C	19F	9V	6A	3	1	5	19A	7F
PREV10	459	4	349	38	4	101	257	4	4	60	4	356	4
PREV12	4	917	777	121	454	437	743	17	39	31	19	1087	4
PREV17	4	936	4	4	4	583	1033	894	502	4	4	442	4
PREV18	4	4	87	4	4	285	358	4	29	4	4	216	4
PREV21	360	4	1074	471	396	396	1540	595	51	269	4	1106	644
PREV23	42	385	80	4	19	188	53	404	4	4	4	1784	18
PREV30	19	23	15	4	1317	355	4	77	98	4	9	148	14
PREV31	866	58	154	4	74	130	1130	19	94	29	4	398	289
PREV36	4	136	4	4	107	162	1792	4	4	4	19	302	4
PREV45	624	944	1243	55	166	190	2951	666	31	452	453	1243	1146
PREV50	4	4	4	4	4	35	667	4	38	14	37	4	251
PREV52	4	1891	1965	4	14	18	3504	1448	4	14	42	264	358
PREV62	4	156	4	4	4	112	288	168	4	4	4	356	4
PREV66	421	4	2582	23	417	461	464	4	374	4	436	161	5782
PREV70	4	4	12	4	15	4	4	4	4	4	4	230	1466
PREV71	4	4	4	349	22	813	4	18	43	149	4	873	4
PREV72	4	527	396	4	113	27	1389	19	4	145	19	16	55
PREV89	478	1110	351	1287	137	878	122	4	4	42	10	552	739
PREV99	4	156	4	4	4	112	288	168	4	4	4	356	4

### Sheet: S2b
ID	4	6B	14	23F	18C	19F	9V	6A	3	1	5	19A	7F
PREV10	8765	810	377	1272	3500	1118	1657	389	136	321	80	1207	62769
PREV12	8	2400	13032	967	2048	8859	8321	1603	121	1002	797	1078	5426
PREV17	943	3705	3087	1682	1257	678	7930	2344	426	451	17	1007	4418
PREV18	9993	1499	10180	503	11038	3147	7434	2829	388	539	1233	1195	2055
PREV21	3064	1679	1231	3430	975	1357	6908	3367	162	951	151	1409	3316
PREV23	239	1376	358	18	440	510	917	3628	25	17	55	2943	158
PREV30	35	1058	21	1204	1203	396	404	1241	119	4	156	357	17
PREV31	3537	341	389	97	1180	1097	2619	383	112	155	4	1136	1735
PREV36	2774	6635	3191	14996	1283	9452	3362	9314	676	379	1326	3803	4327
PREV45	3436	4881	1333	690	3749	1114	3351	4010	262	520	1471	3064	3742
PREV50	643	914	10466	655	4183	1234	3498	4701	192	1150	8252	2315	3788
PREV52	7394	3905	2213	854	6145	1291	9943	4019	2603	24	1537	1562	2867
PREV62	1217	2975	3681	1301	383	1176	3216	2556	60	275	753	3528	2851
PREV66	2602	318	3221	694	1112	903	1049	120	426	172	447	432	5780
PREV70	246	4	15	4	123	148	3030	4	62	17	4	3437	3051
PREV71	8213	3037	2549	1564	5745	10398	24740	4029	148	1278	932	9937	4268
PREV72	1360	4120	3410	9986	1521	3467	10160	2905	87	4075	8649	1112	391
PREV89	1309	3040	403	1186	626	1297	477	4	87	69	822	1125	995
PREV99	378	5279	2862	1025	3563	1136	10090	4068	114	445	1384	688	9065

### Sheet: S2c
ID	4	6B	14	23F	18C	19F	9V	6A	3	1	5	19A	7F
PREV10	19.1	202.5	1.1	33.5	875	11.1	6.4	97.3	34	5.4	20	3.4	15692.3
PREV12	2	3	17	8	5	20	11	94	3	32	42	1	1357
PREV17	236	4	772	421	314	1	8	3	1	113	4	2	1105
PREV18	2498	375	117	126	2760	11	21	707	13	135	308	6	514
PREV21	8.5	419.8	1.1	7.3	2.5	3.4	4.5	5.7	3.2	3.5	37.8	1.3	5.1
PREV23	6	4	4	5	23	3	17	9	6	4	14	2	9
PREV30	1.8	46	1.4	301	0.9	1.1	0	16.1	1.2	1	17.3	2.4	1.2
PREV31	4	6	3	24	16	8	2	20	1	5	1	3	6
PREV36	693.5	48.79	797.75	3749	11.99	58.35	1.88	2328.5	169	94.75	69.79	12.59	1081.75
PREV45	6	5	1	13	23	6	1	6	8	1	3	2	3
PREV50	160.8	228.5	2616.5	163.8	1045.8	35.3	5.2	1175.3	5.1	82.1	223	578.8	15.1
PREV52	1848.5	2.1	1.1	213.5	438.9	71.7	2.8	2.8	650.8	1.7	36.6	5.9	8
PREV62	304	19	920	325	96	11	11	15	15	69	188	10	713
PREV66	6	80	1	30	3	2	2	30	1	43	1	3	1
PREV70	61.5	1	1.3	1	8.2	37	757.5	1	15.5	4.3	1	14.9	2.1
PREV71	2053.3	759.3	637.3	4.5	261.1	12.8	6185	223.8	3.4	8.6	233	11.4	1067
PREV72	340	7.8	8.6	2496.5	13.5	128.4	7.3	152.9	21.8	28.1	455.2	69.5	7.1
PREV89	3	3	1	1	5	1	4	1	22	2	82	2	1
PREV99	94.5	22.9	6.1	7.1	20.6	3.7	18.5	226	2	24.7	346	6.4	2266.3

### Sheet: S2d
ID	Vaccine	Sex	Age Range (in years)	D0 SUM	D35 SUM	STRENGTH	EXTENT	maxRBA	RANK
PREV10	PCV13	Men	60 - 65	63.5838	130.739	67.1554	9	12	11
PREV12	PCV13	Women	66 - 70	86.1578	134.604	48.446	7	9	8
PREV17	PCV13	Women	60 - 65	70.6339	131.617	60.9834	6	7	9
PREV18	PCV13	Women	66 - 70	51.6944	144.67	92.9756	12	19	17
PREV21	PCV13	Men	66 - 70	101.69	135.738	34.0479	3	10	3
PREV23	PCV13	Men	81 - 85	69.4624	103.762	34.2994	5	3	6
PREV30	PCV13	Men	60 - 65	64.5813	96.3471	31.7658	5	2	4
PREV31	PCV13	Men	71 - 75	82.729	112.639	29.9104	4	5	5
PREV36	PCV13	Women	60 - 65	58.4625	150.39	91.9271	12	18	16
PREV45	PCV13	Women	71 - 75	114.12	140.513	26.3931	3	8	2
PREV50	PCV13	Women	60 - 65	50.7471	141.971	91.2238	11	15	16
PREV52	PCV13	Men	60 - 65	83.805	142.416	58.611	7	14	10
PREV62	PCV13	Women	60 - 65	54.1307	132.559	78.4285	13	11	12
PREV66	PCV13	Men	66 - 70	94.1294	123.846	29.7171	4	6	4
PREV70	PCV13	Women	71 - 75	43.855	78.9301	35.0751	6	1	7
PREV71	PCV13	Women	60 - 65	61.1588	151.633	90.4742	11	16	15
PREV72	PCV13	Men	60 - 65	71.143	144.828	73.6851	10	17	13
PREV89	PCV13	Men	71 - 75	92.9614	113.648	20.6868	2	4	1
PREV99	PCV13	Men	60 - 65	54.1307	138.289	84.1587	12	13	14

### Sheet: S2e
ID	4	6B	14	23F	18C	19F	9V	6A	3	1	5	19A	7F
PVAX16	4	4	291	4	308	19	1362	4	4	4	4	501	4
PVAX25	145	151	1160	389	644	289	887	202	37	132	183	866	374
PVAX27	4	134	4	4	311	316	4	228	25	41	46	234	723
PVAX29	233	4	377	4	404	328	3648	368	90	75	63	329	988
PVAX32	4	4	299	4	188	272	4	4	329	146	4	447	367
PVAX38	4	4	400	257	519	4	4	4	35	4	4	225	3402
PVAX40	4	72	4	383	4	4	371	21	58	4	4	544	4
PVAX43	12	4	12	4	50	342	423	4	106	42	127	52	387
PVAX44	4	2759	628	1067	508	80	1360	4	75	14	37	192	374
PVAX59	93	1360	86	4	215	132	175	4	4	4	4	148	4
PVAX61	80	148	127	60	779	57	81	4	21	12	18	351	123
PVAX73	19	720	415	4	310	1055	412	348	13	44	54	118	4
PVAX75	4	8	4	4	90	288	341	4	31	11	4	4	382
PVAX76	4	13	394	41	1160	89	1089	20	4	4	261	478	8
PVAX83	543	537	3579	904	1220	635	1449	3951	4	4	4	716	298
PVAX85	206	3665	648	4228	1779	3219	1558	14569	52	4	116	2960	1283
PVAX87	181	30	362	362	127	137	2969	4	56	124	39	1137	160
PVAX90	4	248	92	4	1315	308	296	111	4	16	4	124	4
PVAX93	430	4	21	106	118	133	764	4	113	43	132	554	1212
PVAX95	20	1090	160	4	16	130	128	26	47	11	84	122	55

### Sheet: S2f
ID	4	6B	14	23F	18C	19F	9V	6A	3	1	5	19A	7F
PVAX16	2225	1740	2384	4	1137	3322	6236	1194	325	133	22	2993	2743
PVAX25	185	185	3186	2210	1028	351	1442	353	183	195	310	1184	375
PVAX27	201	651	3023	111	1067	867	283	443	342	399	2821	355	1684
PVAX29	2516	925	3348	4	1354	1676	12455	410	322	1137	530	10252	8682
PVAX32	497	2169	639	11	433	357	5519	4	326	535	158	985	3859
PVAX38	441	2546	3574	3070	2018	368	5034	405	246	555	245	2794	58874
PVAX40	319	1617	1212	669	227	371	2245	2800	700	13	4	1069	477
PVAX43	29	28	385	18	1061	1124	404	4	450	320	1668	1311	2045
PVAX44	785	10683	1079	1845	8224	2586	11535	382	787	581	697	8753	5144
PVAX59	1077	1533	142	14	3697	909	677	4	420	138	555	427	852
PVAX61	100	170	169	136	1195	266	206	15	61	12	64	762	489
PVAX73	1352	5468	4766	1044	1401	3406	3057	2507	125	113	464	2306	441
PVAX75	1616	3032	1137	4	394	8387	963	4	94	108	355	298	6806
PVAX76	8	15	412	42	1994	230	3141	38	4	3481	438	1186	4
PVAX83	882	3282	3556	1141	3729	1124	6804	3120	72	1187	1250	3376	1561
PVAX85	1013	5448	1746	4649	2089	3441	1910	10969	109	4	149	3223	1347
PVAX87	336	414	1111	1293	3662	1152	4227	25	109	3694	1023	1209	426
PVAX90	1727	2711	2413	3589	5021	2671	4858	453	369	1036	487	976	1416
PVAX93	3108	118	407	451	669	1150	3505	255	976	755	1139	838	2704
PVAX95	1146	3580	421	124	1521	1136	15063	3287	183	402	144	1050	1188

### Sheet: S2g
ID	4	6B	14	23F	18C	19F	9V	6A	3	1	5	19A	7F
PVAX16	556.3	435	8.2	1	3.7	174.8	4.6	298.5	81.3	33.3	5.5	6	685.8
PVAX25	1.3	1.2	2.7	5.7	1.6	1.2	1.6	1.7	4.9	1.5	1.7	1.4	1
PVAX27	50	5	756	28	3	3	71	2	14	10	61	2	2
PVAX29	10.8	231.3	8.9	1	3.4	5.1	3.4	1.1	3.6	15.2	8.4	31.2	8.8
PVAX32	124	542	2	3	2	1	1380	1	1	4	40	2	11
PVAX38	110.3	636.5	8.9	11.9	3.9	92	1258.5	101.3	7	138.8	61.3	12.4	17.3
PVAX40	79.8	22.5	303	1.7	56.8	92.8	6.1	133.3	12.1	3.3	1	2	119.3
PVAX43	2.4	7	32.1	4.5	21.2	3.3	1	1	4.2	7.6	13.1	25.2	5.3
PVAX44	196.3	3.9	1.7	1.7	16.2	32.3	8.5	95.5	10.5	41.5	18.8	45.6	13.8
PVAX59	12	1	2	4	17	7	4	1	105	35	139	3	213
PVAX61	1	1	1	2	2	5	3	4	3	1	4	2	4
PVAX73	71	8	11	261	5	3	7	7	10	3	9	20	110
PVAX75	404	379	284	1	4	29	3	1	3	10	89	75	18
PVAX76	2	1	1	1	2	3	3	2	1	870	2	2	1
PVAX83	1.6	6.1	1	1.3	3.1	1.8	4.7	0.8	18	296.8	312.5	4.7	5.2
PVAX85	4.9	1.5	2.7	1.1	1.2	1.1	1.2	0.8	2.1	1	1.3	1.1	1
PVAX87	1.9	13.8	3.1	3.6	28.8	8.4	1.4	6.3	1.9	29.8	26.2	1.1	2.7
PVAX90	431.8	10.9	26.2	897.3	3.8	8.7	16.4	4.1	92.3	64.8	121.8	7.9	354
PVAX93	7	30	19	4	6	9	5	64	9	18	9	2	2
PVAX95	57	3	3	31	95	9	118	126	4	37	2	9	22

### Sheet: S2h
ID	Vaccine	Sex	Age Range (in years)	D0 SUM	D35 SUM	EXTENT	STRENGTH	maxRBA	RANK
PVAX16	PPSV23	Men	60 - 65	56.0798	122.608	8	66.5286	15	16
PVAX25	PPSV23	Women	71 - 75	106.233	117.388	0	11.1545	4	2
PVAX27	PPSV23	Men	66 - 70	72.3767	119.818	7	47.4415	9	9
PVAX29	PPSV23	Women	60 - 65	94.8031	132.196	7	37.3932	14	6
PVAX32	PPSV23	Women	66 - 70	68.7416	111.061	5	42.3195	6	6
PVAX38	PPSV23	Women	60 - 65	64.3443	136.236	11	71.8922	18	17
PVAX40	PPSV23	Women	60 - 65	56.6242	111.663	8	55.0385	7	13
PVAX43	PPSV23	Men	81 - 85	69.3617	102.462	4	33.1001	5	7
PVAX44	PPSV23	Men	60 - 65	91.8814	144.01	10	52.1282	19	15
PVAX59	PPSV23	Women	66 - 70	64.8281	108.107	6	43.2792	8	10
PVAX61	PPSV23	Men	71 - 75	77.7502	92.4361	0	14.6859	2	2
PVAX73	PPSV23	Men	81 - 85	83.6827	132.72	7	49.0369	16	12
PVAX75	PPSV23	Men	81 - 85	55.0665	110.676	8	55.6091	10	11
PVAX76	PPSV23	Women	86 - 90	74.6752	91.4095	1	16.7344	1	3
PVAX83	PPSV23	Women	60 - 65	105.494	138.756	3	33.2615	13	5
PVAX85	PPSV23	Men	60 - 65	124.212	130.483	0	6.2711	3	1
PVAX87	PPSV23	Men	60 - 65	92.5488	123.83	5	31.2808	11	4
PVAX90	PPSV23	Men	60 - 65	69.0635	137.821	10	68.758	20	18
PVAX93	PPSV23	Women	71 - 75	86.0315	126.049	7	40.0179	12	8
PVAX95	PPSV23	Women	60 - 65	74.5752	127.509	9	52.9338	17	14
