## Supplementary material for "Distinct baseline immune characteristics associated with responses to conjugated and unconjugated pneumococcal polysaccharide vaccines in older adults": TableS4

### Sheet: TableS4_readme
Supplementary Table 4a	Longitudinal Profiling of DCs, B Cells, and CD4+ T Cell Subsets in PCV13 and PPSV23 donors using flow cytometry
Cell types	Markers
DC2	CD1c+
pDC	CD303+
cDC1	CD141+
PlasmaBlast	CD19+CD20-CD27+IgD-CD38+
MEMORY	CD19+CD27+IgD-
Naïve	CD19+CD27-IgD+
B	CD19+
Tfh	CD4+CD45RA-CXCR5+
Tfh_ICOS+	CD4+CD45RA-CXCR5+ICOS+
Tfh_ICOS+PD1+	CD4+CD45RA-CXCR5+ICOS+PD1+
Th10	CD4+CD45RA-CXCR5-CXCR3+PD1+
Tfh1	CD4+CD45RA-CXCR5+CXCR3+CCR6-
Tfh2	CD4+CD45RA-CXCR5+CXCR3-CCR6-
Tfh17	CD4+CD45RA-CXCR5+CXCR3+CCR6+
Th1	CD4+CD45RA-CXCR5-CXCR3+CCR6-
Th2	CD4+CD45RA-CXCR5-CXCR3-CCR6-
Th17	CD4+CD45RA-CXCR5-CXCR3+CCR6+

### Sheet: S4a
ID	Day	DC2	pDC	cDC1	PlasmaBlast	MEMORY	Naïve	B	Tfh	Tfh_ICOS+	Tfh_ICOS+PD1+	Th10	Tfh1	Tfh2	Tfh17	Th1	Th2	Th17	CD4
		CD1c+	CD303+	CD141+	CD19+CD20-CD27+IgD-CD38+	CD19+CD27+IgD-	CD19+CD27-IgD+	CD19+	CD4+CD45RA-CXCR5+	CD4+CD45RA-CXCR5+ICOS+	CD4+CD45RA-CXCR5+ICOS+PD1+	CD4+CD45RA-CXCR5-CXCR3+PD1+	CD4+CD45RA-CXCR5+CXCR3+CCR6-	CD4+CD45RA-CXCR5+CXCR3-CCR6-	CD4+CD45RA-CXCR5+CXCR3+CCR6+	CD4+CD45RA-CXCR5-CXCR3+CCR6-	CD4+CD45RA-CXCR5-CXCR3-CCR6-	CD4+CD45RA-CXCR5-CXCR3+CCR6+
PREV10	Day-7	3.98	3.23	0.32	0.188864	2.02084	10.2553	22.6259	60.9655	1.78881	0	0	16.4278	28.5661	12.7042	53.4452	101.506	23.7108	533.722
PREV10	Day1	5.4	2.18	0.37	0.111477	2.86123	11.575	31.585	37.4621	1.08666	0.0368	0.0921	8.14072	14.8817	11.6954	30.5001	67.3912	20.6833	367.364
PREV10	Day10	1.73	2.96	0.28	0.129557	3.62759	11.3084	31.6674	60.5446	3.22173	0.291327	0.0514	13.898	23.2719	17.3768	39.055	107.38	27.6247	475.223
PREV10	Day28	2.07	1.87	0.37	0.566207	5.41293	11.7092	40.7669	214.161	5.97947	0.119989	0.1	43.0162	116.41	28.1575	22.918	61.4345	11.219	477.157
PREV10	Day60	5	5	0.17	0.255568	3.13071	9.51991	30.0718	60.5127	1.7919	0.0412	0.205966	16.0241	26.6519	13.7791	51.512	116.412	23.7684	455.925
PREV12	Day-7	9.87	9.19	0.35	1.109	16.226	76.782	101.121	54.74	4.78	0.04	6.87	18.75	11.01	14.91	63.68	51.44	31.37	423.82
PREV12	Day1	6.27	4.21	0.25	0.855	17.578	97.847	126.417	45.04	3.85	0.05	4.57	17.3	11.39	10.3	52.76	46.26	22.71	322.32
PREV12	Day10	8.11	8.11	0.32	3.612	37.224	163.972	219.677	114.62	16.21	0.28	14.7	34.71	22.26	33.36	132.12	100.25	72.07	909.13
PREV12	Day28	4.66	4.18	0.31	0.818	21.378	82.001	113.639	45.46	3.52	0.054	6.96	14.97	10.21	12.48	70.09	56.29	30.94	410.09
PREV12	Day60	13.58	8.71	0.49	0.65	23.178	119.696	156.619	91.17	6.41	0.025	4.25	36.58	22.61	19.28	105.21	79.17	37.3	619.17
PREV17	Day-7	4.34	3.29	0.19	1.33511	11.6096	45.0889	68.1195	56.1185	10.3174	0.529815	1.0178	25.2638	23.9532	5.21449	97.7229	104.387	21.8758	500.884
PREV17	Day1	6.8	2.54	0.13	0.37182	14.5172	68.5604	96.2853	67.5273	13.8964	0.673466	2.8417	22.7172	19.8426	16.6888	98.5067	119.45	47.0605	642.405
PREV17	Day10	6.01	3.29	0.04	1.36478	9.43065	39.6879	58.7949	57.2486	23.4623	1.45617	2.37241	18.0139	15.5761	15.9688	63.9568	75.0335	36.3387	493.853
PREV17	Day28	8.05	5	0.26	1.68008	13.8507	40.6129	66.1316	78.2149	20.1194	0.420666	4.72887	25.6316	23.5283	19.2636	79.5204	91.8792	39.8182	560.82
PREV17	Day60	7.83	5.36	0.22	0.299502	14.5798	53.6348	82.7344	63.8771	12.7754	0.186412	4.44903	20.1449	18.5418	17.7713	87.3774	94.1007	42.912	556.228
PREV18	Day-7	6.17	5.16	0.47	0.329649	11.2355	47.2909	64.8859	72.3387	7.3265	0.0962	7.31447	27.1766	14.1477	16.5658	100.357	31.1948	10.9477	353.308
PREV18	Day1	5.51	5.02	0.34	0.146598	13.466	55.3615	85.613	60.0812	5.34243	0.241193	7.45287	24.5294	12.132	13.3742	103.291	27.5081	10.0698	338.684
PREV18	Day10	5.52	3.92	0.43	0.425982	16.8973	70.0418	105.321	68.6145	8.70239	0.365318	5.7929	32.7873	15.6565	11.5597	142.435	39.0629	9.25037	388.555
PREV18	Day28	5.31	5	0.38	0.26996	15.9951	70.9657	105.633	35.4852	2.9537	0.0681	1.90561	8.0308	14.3465	9.73224	21.8057	42.6585	17.9264	280.874
PREV18	Day60	4.69	4.06	0.3	1.87778	18.1285	58.5607	93.9388	39.3464	6.59013	0.138837	6.80301	14.8463	7.47869	9.12622	78.23	23.0099	7.71934	249.499
PREV21	Day-7	7.44	1.47	0.52	0.255734	5.40976	60.3139	70.7597	32.3499	2.04017	0.72719	2.13107	7.6456	9.56457	10.5645	34.5718	46.6715	20.0583	293.956
PREV21	Day1	12.45	3.35	1.01	0.274651	10.748	114.456	134.231	39.7483	2.49241	1.1904	3.36661	9.89523	11.5878	13.6152	60.9524	85.8951	31.0993	486.373
PREV21	Day10	7.5	1.64	0.26	0.155183	5.46245	54.8728	65.3011	25.2307	1.68749	0.898179	1.60583	5.36185	7.89308	8.70961	26.7548	43.5208	19.1339	275.305
PREV21	Day28	10.25	2.1	0.58	0.236521	7.52693	73.6415	87.2067	30.9173	1.29246	0.740621	4.74869	8.00161	9.52642	9.65712	43.1884	62.2993	24.3679	371.864
PREV21	Day60	8	1.7	0.54	0.178412	6.11697	70.702	82.6301	27.514	1.25369	0.537295	1.2313	5.4625	6.73858	10.634	30.7602	55.1847	26.4842	328.735
PREV23	Day-7	5.31	5.18	0.15	0.324917	8.17709	22.0402	35.3799	34.1102	3.69839	0.374837	1.16199	3.04867	3.72338	18.7918	41.2821	61.3233	29.7496	417.693
PREV23	Day1	4.29	4.08	0.34	0.464275	10.7627	33.9343	51.2813	29.5303	3.3826	0.334402	2.39226	5.60766	7.24109	12.9131	30.6878	54.276	28.5142	361.424
PREV23	Day10	4.64	2.69	0.34	0.596375	9.11416	28.0296	43.3928	31.7391	5.32169	0.161709	5.24819	5.77742	6.85058	13.5983	36.0023	56.2306	35.1202	417.238
PREV23	Day28	2.45	4.93	0.06	1.01101	5.13331	17.1089	25.7514	35.9991	4.39211	0.134727	3.66458	6.92499	8.56866	15.2781	39.044	70.8666	35.0561	437.675
PREV23	Day60	3.37	5.43	0.25	1.97263	27.1357	64.5676	110.227	31.5062	2.7328	0.135511	2.64246	6.369	8.87595	10.9312	27.3957	44.2668	22.4948	308.671
PREV30	Day-7	6.78	1.11	0.31	0.297159	15.7692	71.7143	612.286	39.6258	0.728363	0.042	0.112056	10.2251	8.96447	15.0015	35.8439	42.161	29.0785	273.514
PREV30	Day1	6.13	1.25	0.47	0.409443	21.029	53.2767	587.796	59.1148	2.23217	0	0.0568	18.2547	16.4576	16.7981	47.7458	45.7785	28.5264	323.665
PREV30	Day10	5.59	1.36	0.39	0.37679	15.6603	56.8481	632.088	41.7573	1.15519	0.132563	0.113625	11.3815	11.1731	14.563	40.337	49.2565	28.804	289.896
PREV30	Day28	6.43	1.06	0.44	0.268019	11.6678	42.0612	405.281	32.7152	1.07112	0	0.0612	7.60498	8.58429	11.6905	22.8455	31.185	21.7438	197.592
PREV30	Day60	6.27	2.49	0.51	0.413298	20.2516	67.2589	673.198	39.0711	1.26986	0.349671	1.38028	8.9074	9.99322	15.1279	29.3539	36.8074	24.661	270.019
PREV36	Day-7	5.55	4.13	0.4	0.110803	4.37671	46.745	62.5621	27.3912	1.6152	0	0.0404	11.5756	8.26446	4.73793	47.5678	62.6834	14.3888	471.155
PREV36	Day1	5.44	2.79	0.42	0.0546	3.20858	39.9912	52.4705	18.4273	1.37453	0.229089	0.314997	7.80334	5.91336	3.33611	39.8758	44.2571	11.7408	392.859
PREV36	Day10	7.64	4.92	0.38	0.38864	5.39611	50.299	67.8326	57.9853	9.26092	1.20986	0.637926	26.2869	17.224	9.41491	99.5824	94.743	27.2108	916.567
PREV36	Day28	6.53	4.46	0.59	0.147839	3.92594	45.6329	59.9732	31.955	1.94332	0.0627	0.094	12.945	10.1711	6.25309	46.6866	55.2592	16.2674	537.625
PREV36	Day60	6.36	6.03	0.72	0.141483	4.16588	40.0081	54.7066	33.7094	3.25924	0.0918	0.0459	14.3529	9.44109	5.86051	47.9246	53.3567	14.307	534.01
PREV50	Day-7	3.49	1.88	0.07	0.11492	9.40045	9.84864	34.2002	28.0429	1.6558	0.504959	1.91415	9.44156	5.16702	8.84266	39.3986	23.0402	12.0368	209.077
PREV50	Day1	4.22	1.68	0.29	0.315151	14.9246	13.1913	50.019	24.1328	1.76109	0.238791	0.343262	7.5667	4.59673	7.67117	39.714	21.8196	14.0738	191.048
PREV50	Day10	3.55	1.41	0.18	1.18934	11.2279	10.2793	39.8003	27.7366	5.49781	0.3257	0.169364	9.84916	5.58901	7.46504	50.1708	20.2585	13.3797	202.598
PREV50	Day28	3.56	2.38	0.5	0.375078	9.05546	9.4484	35.1681	41.957	1.3295	0.0173	0.0345	12.5871	11.7756	13.0706	46.5326	34.6879	24.1382	248.997
PREV50	Day60	5.25	0.98	0.3	0.158547	5.87945	6.80431	19.5277	25.3222	1.29258	0	0.0311	8.36287	5.80884	7.49076	38.3259	22.8305	14.1094	185.883
PREV52	Day-7	2.46	0.84	0.1	0.230198	6.39241	24.9676	34.99	37.6667	2.39407	0	0.219457	12.6886	8.93787	11.6711	47.0236	51.4726	22.4843	234.34
PREV52	Day1	5.94	2.26	0.25	0.176519	8.53176	52.6616	69.5192	50.8085	2.83732	0.0293	0.292507	17.7552	11.9343	15.0934	63.8544	71.1963	30.5085	319.213
PREV52	Day10	4.38	1.43	0.21	0.224324	11.9116	59.917	82.1924	58.4304	9.07317	1.54306	1.13157	23.2487	12.7559	15.2454	68.5528	62.7098	26.1702	312.932
PREV52	Day28	4.46	2.7	0.34	0.202499	8.3227	46.8785	61.7824	49.4418	6.0859	1.19284	8.17944	15.9207	11.5875	14.6548	57.5239	63.2203	26.997	297.381
PREV52	Day60	3.84	2.81	0.1	0.136747	4.78614	32.6369	41.6622	33.8098	2.25662	0.395899	4.92894	11.8572	8.9869	9.16506	44.2417	47.4287	16.9445	203.017
PREV62	Day-7	7.9	3.93	0.24	0.876845	13.1257	36.3149	56.2665	39.3035	5.27851	0.470786	0.542118	16.2778	18.1895	3.76629	44.0114	60.3177	16.4347	309.706
PREV62	Day1	6.1	3.04	0.36	0.729227	14.0012	43.8729	66.3862	32.6722	4.47957	0.403682	1.04176	13.3996	13.5429	4.29726	44.0274	55.4477	16.2775	324.456
PREV62	Day10	7.91	3.58	0.17	0.394615	12.714	36.4156	56.4053	38.6092	7.45111	1.13413	0.573162	11.2559	11.0242	10.4389	30.4264	33.6337	30.6459	311.532
PREV62	Day28	6.59	3.89	0.28	0.617674	11.7229	27.8597	45.2575	34.8101	5.91066	0.0262	1.81766	10.749	9.68982	10.2783	27.5395	31.7371	26.598	275.944
PREV62	Day60	7.58	3.54	0.22	1.37134	14.7628	35.0468	57.8469	29.8944	6.41427	0.0648	2.06034	8.73378	8.43574	8.91519	27.8859	28.8837	27.1732	276.112
PREV66	Day-7	20.17	7.84	0.96	0.149544	30.8636	22.282	80.075	40.7616	2.93035	0.0343	3.33098	9.5923	15.7735	11.3322	22.1951	40.7272	19.4135	294.488
PREV66	Day1	15.64	6.25	0.9	0.17288	14.6371	49.5588	71.6874	42.4446	3.10326	0.0876	4.81756	10.3108	16.217	11.6122	27.166	39.2788	19.7708	326.831
PREV66	Day10	11.33	7.1	0.67	0.372882	17.5837	57.1092	83.3042	43.3947	4.33319	0.0879	4.22015	12.1329	20.4225	8.00069	29.5536	45.3038	15.298	294.217
PREV66	Day28	12.09	6.97	0.69	0.205792	16.4634	62.6122	88.8764	54.6837	6.98549	0.312067	9.43401	20.1523	10.2742	12.3026	78.6168	21.6166	7.81367	294.903
PREV66	Day60	13.16	5.91	0.58	0.574193	13.4525	42.8535	63.2667	32.5889	4.20786	0.0147	3.64878	6.79732	11.4466	10.2843	24.0554	40.5191	20.4214	292.961
PREV71	Day-7	3.48	1.12	0.18	0.144322	7.85755	16.8697	36.1126	38.8166	1.46221	0.051	0.017	15.7443	10.8306	8.90928	62.45	50.5313	29.6523	299.192
PREV71	Day1	4.59	1.2	0.1	0.390652	11.0685	19.9753	47.7376	30.1342	1.19455	0.0902	0.112694	11.1341	7.93362	7.88855	46.8354	37.5946	22.9895	229.128
PREV71	Day10	5.15	0.58	0.22	0.301571	10.9212	24.9442	52.1502	45.844	3.96235	0.0639	0.0213	17.788	12.9735	11.3119	62.9715	57.6884	34.8516	334.478
PREV71	Day28	2.2	1.9	0.12	0.095	9.14459	14.2988	41.8514	38.9096	5.43455	0.0685	0.0228	15.6871	9.47621	9.15653	51.5826	41.4898	24.8208	257.41
PREV71	Day60	5.34	1.32	0.21	0.136525	7.21634	15.0763	34.6774	41.1045	1.43539	0.447396	1.09985	14.5404	11.4086	11.0917	53.8366	57.6954	30.2365	296.996
PREV72	Day-7	3.75	2.49	0.2	0.646393	10.4162	48.4425	104.753	40.5707	1.25726	0.24178	0.548036	17.0536	10.6222	9.62286	128.273	83.3981	19.7132	483.287
PREV72	Day1	6.05	2.38	0.26	0.342413	13.6639	60.3299	136.003	42.869	1.63114	0.095	0.0317	16.7073	10.2936	11.2121	121.401	70.2975	22.4084	501.062
PREV72	Day10	4.54	3.03	0.16	0.514335	12.9584	57.3912	132.513	46.894	7.50304	1.17748	0.314909	19.4559	11.9665	10.3783	108.411	61.4346	20.5238	468.899
PREV72	Day28	4.12	2.6	0.2	0.824894	10.7566	38.1596	95.3742	0.157334	0	0	0	0.0143	0.0286	0.0572	0.657942	0.114425	0.0286	1.61625
PREV72	Day60	3.11	1.05	0.31	0.286026	6.5643	22.353	56.2185	164.718	10.6484	0.840333	0	73.3849	59.4379	16.167	4.302	5.66911	0.326099	256.427
PREV89	Day-7	4.74	3.2	0.28	0.272584	5.86055	80.9726	91.467	39.4745	2.03822	0.254777	3.48726	7.45223	5.76433	15.3981	38.6465	54.3949	48.1369	392.818
PREV89	Day1	5.35	3.19	0.4	0.336815	3.19974	54.0166	59.6442	25.4196	3.16933	0.43883	1.82033	5.2172	3.21809	9.58924	26.346	36.2928	34.9764	279.616
PREV89	Day10	3.2	2.21	0.41	0.880217	3.81026	42.6001	49.1234	83.1442	11.6583	0.605023	0.791184	15.8819	21.7925	23.1305	12.0074	19.0001	16.3124	242.207
PREV89	Day28	5.49	4.38	0.15	0.466663	4.03027	41.0663	50.4137	27.0549	2.96575	0.0908	3.99469	4.70586	4.4335	12.2564	23.9076	36.5574	33.4858	275.875
PREV89	Day60	8.09	5.44	0.37	0.918704	7.01188	63.7959	76.6172	38.3586	3.25458	0.0568	5.44325	6.4381	6.0828	17.0262	39.6519	61.7944	50.4958	398.651
PREV99	Day-7	5.21	0.64	0.53	0.178321	4.91194	20.2314	29.7959	158.959	6.14134	0.0318	0.175012	65.3432	41.1915	30.9454	94.6975	42.162	31.4545	463.751
PREV99	Day1	7.02	0.74	0.39	0.0446	3.54214	21.1637	28.9609	56.757	1.21961	0.0226	0.542049	16.8261	18.1812	16.126	146.263	69.1338	53.1434	513.14
PREV99	Day10	5.77	0.58	0.22	0.272878	5.26048	18.4041	27.591	49.8311	1.83614	0.191597	0.271429	15.1202	18.984	12.358	153.15	78.3471	47.1009	478.098
PREV99	Day28	6.33	0.66	0.31	0.0565	3.91593	18.1377	25.602	37.3322	0.736727	0.0283	0.368364	10.5125	12.5102	10.6542	97.8714	50.8059	40.0525	349.747
PREV99	Day60	6.59	0.59	0.4	0.0697	4.56509	24.2716	33.4715	94.46	2.54815	0.357065	4.59316	36.9238	26.3904	18.9082	93.8595	45.2337	28.7762	378.262
PVAX16	Day-7	4.75	0.88	0.13	0.514842	4.55438	95.6947	106.572	60.8883	4.10299	0.126246	0.277741	19.101	18.8359	17.6113	57.4797	52.4172	36.2452	347.895
PVAX16	Day1	4.98	0.73	0.21	0.446138	2.35652	51.1914	56.1676	88.5095	8.8971	0.11538	0.230761	30.8193	33.4859	17.4993	46.5239	43.1779	23.0761	322.449
PVAX16	Day10	4.41	0.95	0.25	0.095	2.03487	54.5753	59.9202	44.7679	4.86451	0.0843	0.180613	12.3539	12.5947	15.2558	35.3761	34.6777	28.6573	258.662
PVAX16	Day28	7.62	2.65	0.43	0.102765	2.2021	59.0457	64.8299	84.1827	7.74021	0.204518	0.550625	25.785	22.497	25.3917	60.5688	51.9633	39	391.321
PVAX16	Day60	4.5	1.27	0.25	0.171248	2.50756	47.5457	53.9675	52.2539	3.17552	0.704297	1.75457	14.2095	16.0629	17.0885	40.5033	49.029	27.517	274.664
PVAX25	Day-7	6.05	0.9	0.26	0.305997	2.58398	37.7623	43.1116	33.9882	5.5965	2.96073	5.72889	10.0737	8.93033	10.6875	52.5108	48.7196	28.8009	465.388
PVAX25	Day1	2.62	0.68	0.23	0.0855	1.22114	17.5356	19.929	18.7771	4.04038	1.8926	4.36999	4.54011	4.12544	7.10257	23.1152	24.3167	17.9797	272.715
PVAX25	Day10	3.69	0.38	0.2	0.327734	1.92172	28.215	32.0435	29.9652	5.83707	2.37382	3.39445	7.35081	7.6719	10.2751	39.8045	45.5613	27.0294	397.918
PVAX25	Day28	4.13	0.65	0.4	0.0801	1.36107	29.319	33.8185	21.8599	3.53617	1.99005	5.43437	5.89361	6.23039	6.8121	34.0605	35.1014	18.2166	320.215
PVAX25	Day60	4.12	0.8	0.32	0.103663	3.64116	51.5723	60.4225	25.1927	4.87162	1.543	2.27084	6.55049	5.61886	8.21965	27.1045	33.9849	19.6029	363.586
PVAX27	Day-7	9.27	3.68	0.38	0.695168	31.1246	161.405	213.512	26.6981	4.69688	0.364301	4.15043	6.21914	8.48301	9.90119	46.3833	40.3464	30.6533	527.534
PVAX27	Day1	10.75	6.71	0.41	4.86977	33.7629	15.9765	63.9972	33.245	4.8457	0.536489	4.11885	8.86072	13.3949	9.06839	60.6751	56.2275	28.2608	579.962
PVAX27	Day10	17.37	6.73	0.6	0.944645	32.908	21.5036	77.3922	37.6274	7.41783	0.678603	3.15901	8.58784	11.8405	14.4145	60.2553	57.2133	44.975	651.95
PVAX27	Day28	11.87	7.98	0.6	1.48706	38.3086	24.1925	88.0031	34.5477	2.67525	0	3.09038	7.54145	12.2001	12.3154	60.5161	53.113	38.6528	649.349
PVAX27	Day60	14.74	8.16	0.33	0.772765	54.818	34.5813	129.269	38.163	2.93184	0.0123	2.12221	7.02906	10.9545	16.3889	49.8413	46.0262	36.9363	667.65
PVAX29	Day-7	5.32	2.67	0.42	0.112672	8.3628	29.0069	54.1454	23.368	1.95315	0.376678	1.25559	6.11056	6.36168	8.45434	28.4741	26.2001	26.507	386.012
PVAX29	Day1	5.23	0.99	0.48	0.199626	9.30638	22.4247	45.857	22.2133	1.63564	0.127325	0.264444	6.53275	6.6209	6.55234	31.0967	20.9597	21.9783	279.018
PVAX29	Day10	8.92	1.51	0.44	0.663397	14.3359	38.8492	73.2002	30.0644	4.07571	0.559412	0.735227	8.61494	7.84775	10.1973	55.5895	50.363	42.7071	507.274
PVAX29	Day28	7.7	1.34	0.29	0.586956	15.4771	44.5469	80.1968	30.788	1.0956	0.127026	0.619253	8.92359	9.06649	9.49521	47.9524	46.6186	32.8045	439.272
PVAX29	Day60	6.94	1.44	0.41	0.47536	13.8018	37.4551	71.2876	22.4359	0.994388	0	0.0155	5.34483	8.57659	6.54121	31.6495	41.8886	25.3724	347.803
PVAX32	Day-7	8.68	5.87	0.34	0.34089	9.63329	22.5366	37.5989	59.5839	6.89757	0.0557	6.85577	16.4009	10.0189	18.4632	57.5912	32.4395	32.2862	328.784
PVAX32	Day1	5.96	3.71	0.25	0.337923	6.32592	18.9237	29.183	41.1551	4.41443	0.0252	4.94416	13.0919	8.10994	12.4865	52.6326	26.9785	26.6884	272.042
PVAX32	Day10	9.59	7.22	0.33	8.91598	20.7596	27.9456	55.5918	63.571	13.5097	0.251214	7.7318	17.7943	11.1092	19.818	65.6365	36.0073	38.5473	380.547
PVAX32	Day28	8.34	5.2	0.43	0.567158	14.5301	26.3188	48.8026	58.8129	7.36245	0.0744	6.16017	15.9396	10.7834	19.1498	61.1183	34.0359	38.0393	363.041
PVAX32	Day60	9.26	5.84	0.29	0.160733	7.99956	24.1594	36.9191	64.9307	6.54051	0.0499	4.86793	19.0723	12.5193	19.4967	55.6567	33.9257	33.389	344.75
PVAX38	Day-7	3.32	0.69	0.14	0.380229	4.24808	25.5278	35.558	40.7025	2.23952	0.0944	0.12142	11.0357	9.808	13.5855	59.9408	41.5795	24.5133	335.145
PVAX38	Day1	3.37	1.11	0.26	0.29043	4.55611	25.939	35.3235	33.5705	2.16685	0.0628	0.314037	9.97067	8.5418	11.2582	58.3166	34.8738	18.1513	301.884
PVAX38	Day10	4.4	1.22	0.28	0.330833	5.11413	33.5933	44.5935	60.696	4.61704	0.075	0.179885	17.209	13.3864	21.4063	83.3915	57.9378	35.0625	486.827
PVAX38	Day28	4.72	1.14	0.2	0.615711	7.44812	37.9755	51.3622	52.5765	1.60503	0.0156	0.0156	15.6919	16.2996	15.5205	72.429	57.8902	26.6934	421.968
PVAX38	Day60	3.23	0.82	0.18	0.14131	3.13236	35.0448	43.0523	46.6573	1.62758	0.0723	0.277291	14.6241	14.6362	12.3334	65.3925	57.7489	20.3387	353.595
PVAX43	Day-7	4.76	2.13	0.32	0.29446	5.53585	69.3552	79.9165	34.7255	2.27231	1.09246	4.80681	10.575	6.5693	12.0024	29.205	18.1202	17.5813	177.182
PVAX43	Day1	3.82	1.46	0.4	0.658289	7.69001	58.0341	68.8211	34.8124	2.63577	0.446497	0.864187	10.4855	7.72007	11.5657	30.8371	23.0594	19.185	190.409
PVAX43	Day10	4.46	1.64	0.4	0.508942	6.60441	57.5341	67.9378	37.9671	2.13558	0.169875	0.157741	13.1047	11.4302	9.87704	52.6978	35.0793	20.3244	230.921
PVAX43	Day28	2.85	1.83	0.34	0.484222	6.74571	59.6261	69.8949	25.6281	2.45229	0.0518	0.0518	8.08219	4.31741	8.11673	33.883	19.4974	13.4876	185.977
PVAX43	Day60	4.65	1.87	0.51	0.204856	4.72876	57.2914	65.827	37.7187	1.43512	0.0624	0.078	12.8849	10.6386	10.5294	43.9896	32.3838	19.2025	210.323
PVAX44	Day-7	4.16	2.48	0.21	0.168761	14.851	59.0102	91.7686	26.3641	2.19258	0.106307	0.172749	7.50793	9.74038	6.75049	22.6965	27.2013	18.8828	245.277
PVAX44	Day1	4.82	5	0.39	0.334816	11.7983	54.3518	79.2717	41.4393	2.36191	0.0163	0.0163	13.1615	16.289	8.84494	36.3897	44.1758	22.8535	348.927
PVAX44	Day10	6.57	5.4	0.44	1.01364	17.4031	65.6236	101.562	47.8689	5.57844	0.890325	0.62601	16.5127	17.1527	10.0857	62.128	64.4929	33.0811	499.027
PVAX44	Day28	5.01	2.82	0.4	0.333623	12.6992	57.3078	84.5249	34.2327	1.3807	0.0986	0.10958	9.86217	13.9495	8.05411	31.3069	42.4402	20.6667	318.691
PVAX44	Day60	4.66	3.77	0.42	0.632127	12.7367	50.5567	76.0032	93.34	7.77104	0.0125	0.0125	26.3539	36.9406	14.9539	26.842	29.9079	12.4387	344.879
PVAX59	Day-7	7.07	1.6	0.25	0.329482	5.96729	58.7698	71.583	83.3415	5.95782	0.299251	5.78099	32.4416	10.4466	19.941	76.0506	40.9974	50.7503	460.48
PVAX59	Day1	5.22	2.24	0.28	0.244313	7.22081	68.7742	84.6409	84.0078	5.29356	0.249281	5.38154	40.9555	13.8131	14.2384	106.033	55.1058	39.0492	561.147
PVAX59	Day10	6.44	1.93	0.4	0.822528	10.29	68.7734	90.1087	99.0138	9.39379	0.649714	8.01314	37.2909	11.9385	20.7367	90.5404	45.9944	48.512	575.133
PVAX59	Day28	11.23	2.32	0.23	0.677371	11.9439	78.9898	101.467	109.283	6.02913	0.117705	19.2383	42.2431	15.5633	25.7382	120.125	54.8637	58.9965	647.758
PVAX59	Day60	9.63	2.5	0.5	0.281911	12.4041	75.7802	99.2594	103.255	8.91996	0.162181	22.5297	40.8291	14.2855	23.9487	119.379	52.5332	57.6824	639.615
PVAX61	Day-7	5.57	4.81	0.26	0.340056	2.94715	20.8694	30.8191	24.401	3.01976	0.0578	4.01477	7.40477	7.69402	7.47419	66.2264	114.785	39.8816	315.952
PVAX61	Day1	3.35	3.29	0.22	0.0946	1.28252	10.7858	15.9054	12.1884	2.17005	0.0121	3.78552	2.51966	2.51966	5.14783	34.769	58.3863	39.109	198.342
PVAX61	Day10	3.86	5.84	0.41	0.9932	2.65939	8.27124	14.3444	19.5125	2.85764	0.0755	3.38637	4.45641	4.63265	8.03161	54.7736	94.6547	52.2936	298.982
PVAX61	Day28	4.74	1.72	0.27	1.71659	5.786	21.6195	34.4399	18.6038	1.59144	0.0617	4.82366	4.68796	4.836	6.58782	48.6067	90.4776	44.8687	288.815
PVAX61	Day60	6.07	7.18	0.25	0.112316	2.48343	20.9532	29.7014	23.3394	3.5034	0.0125	3.34132	5.26134	5.06186	9.40059	47.19	81.4386	53.2991	284.137
PVAX73	Day-7	8.66	3.07	0.99	0.204027	11.0174	54.7812	79.9672	55.4233	3.26665	0.0412	4.70782	19.9019	9.63525	16.5529	87.3761	82.7232	47.188	543.527
PVAX73	Day1	7.13	2.65	0.54	0	3.82198	25.045	32.9646	52.5237	4.81917	0.0922	5.38535	18.0916	9.95435	15.7347	76.9355	67.4552	48.1258	512.096
PVAX73	Day10	8.13	3.95	0.7	0.226476	13.3904	70.3348	93.0673	62.7525	6.65744	0.0274	2.56161	21.9038	12.5889	18.0134	111.848	89.9713	58.1635	646.676
PVAX73	Day28	8.17	3.85	1.11	0.084	10.7268	75.1857	95.323	55.2453	3.76447	0.066	5.64671	19.5158	10.9632	16.0485	83.1816	81.6296	49.0372	530.823
PVAX73	Day60	2.08	1.16	0.2	0.0326	14.1227	71.8858	95.6628	24.3807	1.10264	0.0817	2.65451	8.78031	4.67603	6.77922	33.161	41.4104	18.3774	209.298
PVAX75	Day-7	4.53	3.15	0.71	0.178121	1.42497	11.6001	14.4946	37.2955	11.6747	0.0668	2.25476	11.9753	6.94801	12.8772	44.2936	38.164	25.3202	241.026
PVAX75	Day1	5.22	4.59	0.41	0.112813	1.82112	13.0702	16.519	51.4122	8.51613	0.0686	1.26165	15.4141	9.66807	18.527	69.9118	73.2305	43.664	414.575
PVAX75	Day10	5.36	5.06	0.46	0.187732	1.39235	12.0149	14.69	59.345	15.1129	0.0758	1.92511	16.4013	11.005	22.4647	62.2402	64.4534	44.8687	428.603
PVAX75	Day28	3.46	3.42	0.36	0.153533	2.14946	15.7627	19.3707	40.9171	15.1367	0.0998	1.53764	12.5407	7.16899	14.5976	46.0692	44.931	34.3672	313.339
PVAX75	Day60	5.07	5.52	0.62	0.33208	2.37991	17.1851	21.4053	70.4238	13.2146	0.283749	3.95897	27.3075	18.9301	17.5789	81.2468	79.0849	34.4282	438.297
PVAX76	Day-7	8.06	3.78	0.32	1.02505	14.667	14.4899	40.8753	61.6644	4.69464	0.0854	9.45025	17.1812	15.474	19.4005	81.2478	60.3353	21.9124	430.261
PVAX76	Day1	7.52	4.69	0.23	1.15129	15.8333	14.942	42.8082	65.5483	7.0335	0.0611	9.75654	19.0002	17.1686	20.6975	83.9258	58.9789	20.1236	412.217
PVAX76	Day10	7.97	4.2	0.42	2.92694	18.0727	16.1369	47.7603	71.668	9.36884	0.0726	13.8862	20.8439	19.9869	21.5556	84.3922	67.4266	21.3232	442.108
PVAX76	Day28	6.62	4.42	0.3	0.291157	12.8794	12.3485	36.2919	70.384	5.64315	0.0981	8.99632	21.4603	18.9741	21.2967	83.7639	70.5148	20.7897	413.504
PVAX76	Day60	8.43	3.71	0.52	0.654798	15.0203	16.4501	42.6955	91.9239	6.75199	0.0131	6.80433	34.1656	28.5651	21.7608	91.7799	72.4661	17.194	463.951
PVAX83	Day-7	6.22	6.69	0.46	0.499673	10.796	41.6697	64.3216	41.6624	3.27637	0.0135	0.107864	13.6718	7.95497	14.5886	48.5253	29.339	25.0649	366.562
PVAX83	Day1	6.23	3.29	0.2	0.284273	12.4796	59.5268	90.0009	43.9947	4.67817	0.0995	0.597213	13.9847	6.54446	16.4233	53.127	30.5325	25.5557	414.54
PVAX83	Day10	9.38	10.48	0.54	0.619184	20.1949	77.66	121.979	79.5469	13.4886	0.334981	0.312649	27.9151	16.7491	24.4313	105.407	60.8326	41.8503	670.141
PVAX83	Day28	5.97	5.71	0.27	0.19936	5.5401	25.6649	37.3852	40.0675	2.56102	0.0118	0.0354	14.717	10.0906	10.9286	51.8694	33.0926	19.0247	361.54
PVAX83	Day60	6.11	2.14	0.37	0.333659	10.0098	38.2278	59.1768	83.2658	4.63115	0.173866	0.648044	22.4287	23.0293	21.2906	19.8839	23.2822	9.94195	297.041
PVAX85	Day-7	2.39	0.76	0.61	0.165038	16.8847	2.81834	32.5379	42.9494	1.48801	0.0271	0.0271	13.108	13.3244	11.9852	54.8129	40.6227	41.3396	311.021
PVAX85	Day1	1.72	0.43	0.67	0.21945	24.5125	3.42341	43.1658	42.547	1.90452	0	0.0571	11.2557	12.6651	13.903	39.2521	35.1765	42.6041	281.983
PVAX85	Day10	1.83	0.32	0.76	0.192024	15.3472	2.27475	28.907	41.9331	1.78948	0.0564	0.0705	10.5819	11.5964	14.6118	39.3405	36.311	41.3131	286.134
PVAX85	Day28	1.57	0.18	0.51	0.1435	9.9374	1.65025	20.4608	20.006	1.09172	0.0888	0.736691	5.07695	5.15684	6.91424	21.506	16.0563	18.6125	145.483
PVAX85	Day60	2.22	0.61	0.8	0.143453	9.94606	1.99638	20.8126	43.2442	2.4668	0.405342	2.00355	11.06	12.6119	14.187	38.5307	34.6394	38.797	278.354
PVAX87	Day-7	6.64	3.47	0.8	0.329854	13.1042	103.094	180.31	72.2597	4.57911	0.208141	0.190796	23.52	16.8768	22.2191	88.9803	104.001	42.6863	638.924
PVAX87	Day1	4.75	1.59	0.35	0.0359	3.3244	36.7481	57.7547	41.6142	2.21138	0.255863	0.676209	11.1666	10.1066	13.8897	48.5408	88.4737	31.3066	461.302
PVAX87	Day10	4.46	0.93	0.38	0.143523	3.38714	39.1387	60.5379	30.3378	2.86879	0.579704	1.23373	7.6402	8.16044	9.92928	33.5336	68.2118	21.1963	323.475
PVAX87	Day28	4.63	1.66	0.49	0.337311	8.45053	78.8243	130.291	56.0759	3.78707	0.71326	1.06989	15.0294	12.4821	19.6656	56.891	90.686	38.3123	538.953
PVAX87	Day60	4.17	1.91	0.49	0.101356	4.57548	49.7511	79.7958	42.4332	2.71747	0.842852	3.16796	10.8408	9.54748	14.8807	44.3805	79.3879	31.3018	403.595
PVAX90	Day-7	3.72	1.71	0.28	0.351562	5.67908	37.1574	48.3443	22.5466	1.49817	0.037	0.0647	5.65052	7.46313	6.88975	28.4931	42.0136	18.0336	192.978
PVAX90	Day1	4.71	2.35	0.54	0.26072	7.7979	37.1052	51.4922	52.7658	4.26046	0.121098	0.022	16.7006	20.4106	9.67685	26.1242	34.524	11.064	203.874
PVAX90	Day10	7.8	3.42	0.75	0.627254	9.83486	51.8727	70.7376	37.4625	5.20124	0.068	0.068	11.5016	12.3515	9.56393	45.406	56.7603	20.7483	268.209
PVAX90	Day28	1.99	2.06	0.18	0.180915	4.21274	21.9941	32.0478	33.9126	1.53598	0.0605	0.108849	8.42978	9.73597	10.9696	31.784	48.7161	22.0359	233.699
PVAX90	Day60	3.16	2.64	0.3	0.301982	4.89388	31.2285	40.9629	22.6631	1.35936	0.16992	0.32922	5.14007	6.69059	7.84817	23.3321	34.8229	17.6292	184.225
PVAX93	Day-7	4.04	2.48	0.19	1.45031	8.27365	25.9121	38.9511	32.4691	1.99453	0.262845	2.38107	13.6061	6.9886	7.25144	49.0748	37.6642	18.4301	445.631
PVAX93	Day1	9	3.38	0.21	1.19812	8.30324	22.82	35.0798	36.5202	2.54893	0.302415	1.90089	14.4727	7.22916	9.99409	49.0632	34.1873	20.737	441.281
PVAX93	Day10	5.86	2.04	0.21	8.04583	16.7552	22.6089	44.175	42.3941	5.02692	0.474697	2.30046	16.1762	9.214	11.0641	52.6184	35.3589	22.0552	490.35
PVAX93	Day28	6.76	4	0.24	0.852531	7.12563	15.4474	25.5505	34.4414	3.42453	0.0915	3.96043	10.7703	8.37835	10.5742	37.0425	30.5986	18.1422	383.469
PVAX93	Day60	7.38	4.35	0.2	1.07519	8.4268	24.138	36.422	40.4938	2.32097	0.0648	3.46201	13.459	8.88193	12.4217	47.353	46.0564	23.884	483.021
PVAX95	Day-7	4.28	1.33	0.28	1.03325	3.1141	117.905	127.764	60.315	6.14374	0.393829	1.39809	22.9012	16.0485	12.7404	76.206	66.8525	30.3642	742.408
PVAX95	Day1	3.7	1.29	0.19	1.77294	7.9995	168.684	183.676	39.6621	2.97302	0.245029	1.55185	15.2245	9.16409	8.00429	55.491	53.9718	24.4866	552.214
PVAX95	Day10	7.45	2.28	0.55	3.79249	9.06433	224.241	245.598	56.664	10.2015	0.656535	5.53846	21.5478	11.1779	12.1375	62.0342	44.2067	27.5913	588.272
PVAX95	Day28	5.51	2.6	0.41	3.96897	12.064	160.643	185.428	72.3207	11.1419	0.565799	5.17924	23.6185	17.3222	18.7439	55.4048	61.7446	27.6081	618.099
PVAX95	Day60	3.92	2.4	0.27	1.93032	9.89941	281.318	302.695	79.5126	10.6962	0.257739	6.6529	27.0787	17.3008	20.3131	82.396	70.0084	35.6969	921.386
