## Supplementary material for "Distinct baseline immune characteristics associated with responses to conjugated and unconjugated pneumococcal polysaccharide vaccines in older adults": TableS7

### Sheet: TableS7
Supplementary Table S7	Number of cells before and after preprocessing filters across 11 PCV13 donors (6 Responders and 5 Non-responders) at baseline.
ID	Response	# cells (Before QC)	# Cells after (Filter1)	# cells (after Filter 1 and Filter 2)
PREV23	NR	7727	7545	6243
PREV31	NR	8555	8379	6277
PREV45	NR	5107	4983	3951
PREV66	NR	9910	9551	7761
PREV89	NR	3344	3327	2038
PREV10	R	5114	4984	3627
PREV18	R	3382	3366	1778
PREV36	R	8340	8180	6239
PREV71	R	9442	9163	6915
PREV72	R	8489	8298	6498
PREV99	R	7368	7356	5896
*Filter1	doublet removal using scrublet library with doublet estimate set to 6%
*Filter2	mitochondrial ratio <0.20 and 500 < feature count <4000
