## Supplementary material for "Distinct baseline immune characteristics associated with responses to conjugated and unconjugated pneumococcal polysaccharide vaccines in older adults": TableS8

### Sheet: TableS8
Supplementary Table S8	Differentially expressed genes in CD56dim CD16+ NK cells.
	Genes with log2 FC > ± 0.25, FDR pvalue < 0.05 and expressed in atleast 10% of the cells in both groups (R, NR) were considered to be significantly differentially expressed.
Gene Symbol	log2FC	logCPM	F	PValue	FDR	percentageR	percentageNR	Total
AK5	-1.18526	5.71332	70.5016	4.62e-17	2.11e-13	11.6965	25.0244	18.3604
KLRC2	-1.16775	5.76389	78.5995	7.65e-19	4e-15	11.3581	18.451	14.9046
SYNGR1	-0.990535	6.06774	62.9557	2.12e-15	7.76e-12	17.5447	28.246	22.8954
AREG	-0.977279	6.6911	67.3039	2.34e-16	9.5e-13	16.8197	28.3436	22.5817
ITM2A	-0.704014	5.87321	29.3371	6.09e-08	6.96e-05	17.3997	23.0068	20.2033
POLR2J3	-0.703417	7.00372	38.9456	4.36e-10	8.41e-07	34.6061	46.2415	40.4238
THEMIS2	-0.670517	5.80405	26.8049	2.25e-07	0.000228978	15.9014	24.6014	20.2514
IFNG	-0.643132	5.96046	25.9695	3.47e-07	0.000309834	12.7115	17.5073	15.1094
DIP2A	-0.642163	6.73006	30.8478	2.79e-08	3.41e-05	28.0329	38.2037	33.1183
SNHG5	-0.623184	8.08299	37.6319	8.55e-10	1.36e-06	50.5075	70.1269	60.3172
PRMT2	-0.588881	8.15054	33.8849	5.85e-09	7.65e-06	55.0991	69.7364	62.4177
DDX3Y	-0.570365	6.2254	22.3582	2.26e-06	0.00153419	17.883	28.7341	23.3086
EIF3G	-0.558614	8.80115	34.9746	3.34e-09	4.71e-06	79.652	84.738	82.195
MZT2A	-0.526627	6.27159	19.1793	1.19e-05	0.00622429	24.2629	30.7517	27.5073
XCL2	-0.518471	6.58536	18.9765	1.32e-05	0.00672977	26.2929	27.7253	27.0091
TSC22D3	-0.462937	9.33024	26.6082	2.49e-07	0.000246651	79.507	86.9834	83.2452
UCP2	-0.461081	8.29541	21.0738	4.42e-06	0.00265278	68.8739	73.6739	71.2739
GZMH	-0.435656	9.6144	24.7225	6.62e-07	0.000538808	73.2238	83.2411	78.2325
GNLY	-0.388594	13.1619	38.0102	7.05e-10	1.23e-06	99.275	99.577	99.426
MT-CO1	0.291575	14.101	26.1621	3.14e-07	0.000294793	100	100	100
MT-CYB	0.351891	12.9694	30.5015	3.34e-08	3.94e-05	100	100	100
BTN3A2	0.457897	7.67715	18.569	1.64e-05	0.00810759	65.3939	48.8773	57.1356
CMC1	0.460122	8.53513	21.7365	3.13e-06	0.00200929	63.6056	58.3144	60.96
CMIP	0.521059	5.95295	17.6352	2.68e-05	0.0127231	25.8579	18.0605	21.9592
SLA2	0.521494	5.92598	17.756	2.51e-05	0.0120973	24.8429	17.4097	21.1263
BHLHE40	0.52329	6.58841	19.6565	9.27e-06	0.00499068	33.0111	23.5926	28.3018
KCNAB2	0.547342	6.80741	22.6248	1.97e-06	0.00147169	40.696	31.7605	36.2282
SELL	0.561594	6.32683	21.6837	3.22e-06	0.00202759	24.9396	15.9779	20.4587
RAMP1	0.567407	5.71476	18.6653	1.56e-05	0.00781362	22.8613	14.2532	18.5572
LAIR2	0.57501	6.84809	22.4855	2.12e-06	0.00149101	35.7177	19.9479	27.8328
LINC01871	0.587802	6.13999	21.811	3.01e-06	0.00196735	22.5713	15.0016	18.7865
CHI3L2	0.591942	5.53967	15.673	7.53e-05	0.0313219	17.7864	10.9665	14.3764
SNHG25	0.601378	5.36156	16.9961	3.75e-05	0.0171413	15.9981	11.5197	13.7589
KIR2DL1	0.649344	5.52167	22.6564	1.94e-06	0.00147169	17.593	10.7712	14.1821
SPTBN1	0.649863	5.44614	22.281	2.36e-06	0.00156809	20.7347	12.1705	16.4526
MYOM2	0.74427	7.79021	40.3354	2.14e-10	4.61e-07	43.0159	26.7166	34.8663
KANSL1-AS1	1.05991	5.41195	58.0466	2.57e-14	7.23e-11	20.783	11.4546	16.1188
ERAP2	1.37386	5.88562	112.4	2.95e-26	2.16e-22	31.1261	12.9515	22.0388
